# Pathogenic germline variants in a racially diverse real-world cohort of prostate cancer patients

**DOI:** 10.1101/2025.08.13.25333614

**Authors:** Taylor B Crawford, Maliha Tayeb, Emanuel Barrett, Tara Al-Saleem, Pranavi Kondam, Ryan Hausler, Heather Symecko, Caitlin Orr, Catherine Wolfe, Derek Mann, Kelsey Spielman, Gloria Wong, Naomi Haas, Vivek Narayan, Kyle Robinson, Samuel Takvorian, Yu-Ning Wong, Alexandra Sokolova, Robert B. Montgomery, Carolyn Menendez, Michael J. Kelley, Lisa B. Aiello, Isla P. Garraway, Susan M. Domchek, Kara N. Maxwell

**Author notes:** **Corresponding Author**: Kara N. Maxwell MD PhD, BRB II/III, 8th Floor. 421 Curie Blvd. Philadelphia, PA 19104.

## Abstract

**Importance:** Pathogenic germline variant (PGV) rates in cancer risk genes and their association with clinical pathological features inform genetic testing practices for prostate cancer (PCa) patients.

**Objective:** To determine the rate of PCa risk gene PGVs in a real-world, diverse cohort of PCa patients and identify clinical predictors of carrier status.

**Design, Setting, Participants, Main Outcomes and Measures:** Genetic testing results for 12 PCa risk genes, clinical, pathological, and family history of cancer variables were abstracted from clinical records for 1032 PCa patients who met National Comprehensive Cancer Network (NCCN) genetic testing criteria in oncology clinics and 3602 PCa patients who underwent testing in the VA National Precision Oncology Program (VA-NPOP). Individual gene PGV rates in PCa patients were compared to cancer-free males. Statistical testing was performed by unpaired t-tests and Fisher’s exact tests, corrected for multiple testing.

**Results:** Of 4634 PCa patients, 5.4% had PGVs in one of 12 PCa risk genes. PGVs in *BRCA2* (1.7%), *ATM* (1.3%), *CHEK2* (1.1%), Lynch genes (0.9%), and *BRCA1* (0.5%) were most common. The total PGV rate was significantly higher in 2825 self-identified White versus 1527 self-identified Black PCa patients (6.3% vs 3.7%, adjp=0.0024), although rates of *BRCA2* and *BRCA1* PGVs were similar (1.9% vs 1.3%, adjp=0.0885 and 0.6% vs 0.5%, adjp=0.8005, respectively). PGV rates were not significantly different in 311 Hispanic compared to 4188 non-Hispanic PCa patients (3.9% vs 5.5%, adjp=1.000). In self-identified White patients, PGV rates in *ATM*, *BRCA1*, *BRCA2, CHEK2* and Lynch genes were significantly higher compared to two cancer-free male cohorts. *BRCA2* and Lynch genes PGV rates were significantly higher in PCa patients compared to a cancer-free control cohort in SIRE-Black men. In a multivariable logistic regression, age at initial PCa diagnosis and self-identified race were significantly associated with any PGV.

**Conclusions and Relevance:** In a racially diverse, real-world cohort of individuals with PCa, lower PGV rates were identified compared to prior academic cohort studies. Outside of *ATM* and *CHEK2*, PGV rates were similar across the majority of clinical and pathological groupings. Our data support NCCN guideline indicated universal genetic testing for patients with aggressive forms of PCa.

**Key Points:** *Question:* What is the rate of pathogenic germline variants (PGVs) in a racially diverse, real-world cohort of prostate cancer patients who meet NCCN prostate cancer genetic testing criteria?

*Findings:* In this cohort study of 4634 prostate cancer patients who underwent genetic testing, we report a 5.4% PGV rate, lower than previously reported. No significant difference was seen in high-risk gene PGV rates by self-identified race or ethnicity. Age at initial PCa diagnosis, self-identified race, and prostate cancer in a first degree relative is significantly associated with having a PGV.

*Meaning:* Our data support current genetic testing guidelines of all patients with aggressive forms of prostate cancer.
