## Supplemental Tables for "Pathogenic germline variants in a racially diverse real-world cohort of prostate cancer patients"

### Sheet: ST1
Supplemental Table 1: Patient characteristics of individual Oncology Clinic cohorts.
	Penn Medicine		Philadelphia		Los Angeles		VA Puget Sound
			VAMC		VAMC		HCS
	N	%	n	%	n	%	n	%
Age at Iinitial Diagnosis	(n=596)		(n=171)		(n=155)		(n=110)
Age (IQR)	64 (58-70)		66 (60-73)		67 (62-73)		68(62-74)
Self-reported Race, n (%)	(n=594)		(n=169)		(n=141)		(n=98)
White	437	0.73569	59	0.349112	82	0.58156	76	0.77551
Black	121	0.203704	107	0.633136	54	0.382979	20	0.204082
Asian	9	0.0151515	0	0	2	0.0141844	0	0
Other	27	0.0454545	3	0.0177515	3	0.0212766	2	0.0204082
Self-reported Ethnicity, n (%)	(n=593)		(n=164)		(n=152)		(n=104)
Hispanic	9	0.0151771	3	0.0182927	19	0.125	1	0.00961538
Ashkenazi Jewish Status, n (%)	(n=500)		(n=143)		NA		NA
Yes	46	0.092	5	0.034965
Vital Status, n (%)	(n=596)		(n=171)		(n=155)		(n=110)
Alive	435	0.729866	144	0.842105	150	0.967742	95	0.863636
Metastatic at any point, n (%)	(n=596)		(n=171)		(n=155)		(n=110)
Yes	502	0.842282	151	0.883041	135	0.870968	99	0.9
Clinical Stage at Initial Diagnosis, n (%)	(n=593)		(n=171)		(n=155)		(n=64)
Localized	295	0.49747	95	0.555556	48	0.309677	24	0.375
Regional	87	0.146712	11	0.0643275	31	0.2	9	0.140625
De novo metastatic	211	0.355818	65	0.380117	76	0.490323	31	0.484375
Gleason Grade, n (%)	(n=519)		(n=128)		(n=131)		(n=92)
GG1	31	0.0597303	20	0.15625	8	0.0610687	7	0.076087
GG2/3	147	0.283237	47	0.367188	46	0.351145	23	0.25
GG4	90	0.17341	35	0.273438	40	0.305344	13	0.141304
GG5	251	0.483622	26	0.203125	37	0.282443	49	0.532609
T Stage, n (%)	(n=296)		(n=64)		NA		NA
T1	54	0.182432	27	0.421875
T2	63	0.212838	20	0.3125
T3	166	0.560811	17	0.265625
T4	13	0.0439189	0	0
N Stage, n (%)	(n=316)		(n=75)		(n=130)		(n=64)
N1	87	0.275316	11	0.146667	74	0.569231	5	0.078125
Risk Stage at Initial Diagnosis1, n (%)	(n=287)		(n=84)		(n=47)		NA
Very Low/Low	27	0.0940767	17	0.202381	4	0.0851064
Intermediate	88	0.30662	29	0.345238	14	0.297872
High/Very High	172	0.599303	38	0.452381	29	0.617021
Family History of Cancer, n (%)	(n=596)		(n=171)		NA		NA
Prostate Cancer	220	0.369128	77	0.450292
Breast Cancer	150	0.251678	44	0.25731
Ovarian Cancer	23	0.0385906	12	0.0701754
Pancreatic Cancer	32	0.0536913	8	0.0467836
1Risk stage at initial diagnosis for patients diagnosed with localized PCa

### Sheet: ST2
Supplemental Table 2: PGV and VUS rates of individual genes in Oncology Clinic cohorts.
		Penn Medicine				Philadelphia VAMC				Los Angeles VAMC				VA Puget Sound HCS
All Patients	Gene	(n=596)				(n=171)				(n=155)				(n=110)
		PGV		VUS		PGV		VUS		PGV		VUS		PGV
		n	%	n	%	n	%	n	%	n	%	n	%	n	%
	ATM	11	0.0184564	18	0.0302013	2	0.0116959	5	0.0292398	2	0.0129032	8	0.0516129	2	0.0181818
	BRCA1	8	0.0134228	1	0.00167785	1	0.00584795	3	0.0175439	1	0.00645161	1	0.00645161	1	0.00909091
	BRCA2	13	0.0218121	9	0.0151007	5	0.0292398	4	0.0233918	2	0.0129032	5	0.0322581	0	-
	CHEK2	6	0.0100671	6	0.0100671	2	0.0116959	1	0.00584795	3	0.0193548	3	0.0193548	1	0.00909091
	EPCAM	0	-	2	0.0033557	0	-	1	0.00584795	0	-	0	-	0	-
	HOXB13	1	0.00167785	1	0.00167785	0	-	0	-	3	0.0193548	1	0.00645161	0	-
	MLH1	0	-	1	0.00167785	0	-	2	0.0116959	0	-	1	0.00645161	0	-
	MSH2	0	-	5	0.00838926	2	0.0116959	3	0.0175439	0	-	0	-	0	-
	MSH6	0	-	7	0.011745	1	0.00584795	6	0.0350877	0	-	1	0.00645161	1	0.00909091
	NBN	2	0.0033557	5	0.00838926	0	-	2	0.0116959	0	-	0	0	1	0.00909091
	PMS2	2	0.0033557	13	0.0218121	0	-	4	0.0233918	1	0.00645161	1	0.00645161	0	-
	TP53	2	0.0033557	3	0.00503356	0	-	0	-	0	-	0	-	0	-
	Total (3)	43	0.0721477	71	0.119128	13	0.0760234	31	0.181287	11	0.0709677	20	0.129032	6	0.0545455
Self-Identified White Patients	Gene	(n=437)				(n=59)				(n=82)				(n=76)
		PGV		VUS		PGV		VUS		PGV		VUS		PGV
		n	%	n	%	n	%	n	%	n	%	n	%	n	%
	ATM	9	0.020595	10	0.0228833	1	0.0169492	2	0.0338983	2	0.0243902	2	0.0243902	1	0.0131579
	BRCA1	6	0.01373	1	0.00228833	0	-	1	0.0169492	1	0.0121951	1	0.0121951	0	-
	BRCA2	11	0.0251716	4	0.00915332	3	0.0508475	0	-	2	0.0243902	1	0.0121951	0	-
	CHEK2	5	0.0114416	5	0.0114416	1	0.0169492	1	0.0169492	2	0.0243902	2	0.0243902	1	0.0131579
	EPCAM	0	-	0	-	0	-	1	0.0169492	0	-	0	-	0	-
	HOXB13	1	0.00228833	0	-	0	-	0	-	1	0.0121951	0	-	0	-
	MLH1	0	-	1	0.00228833	0	-	2	0.0338983	0	-	1	0.0121951	0	-
	MSH2	0	-	3	0.00686499	1	0.0169492	1	0.0169492	0	-	0	-	0	-
	MSH6	0	-	6	0.01373	0	-	1	0.0169492	0	-	1	0.0121951	0	-
	NBN	1	0.00228833	4	0.00915332	0	-	0	-	0	-	0	-	0	-
	PMS2	1	0.00228833	10	0.0228833	0	-	3	0.0508475	1	0.0121951	1	0.0121951	0	-
	TP53	2	0.00457666	0	-	0	-	0	-	0	-	0	-	0	-
	Total (3)	34	0.0778032	44	0.100686	6	0.101695	12	0.20339	8	0.097561	9	0.109756	2	0.0263158
Self-Identified Black Patients	Gene	(n=121)				(n=107)				(n=54)				(n=20)
		PGV		VUS		PGV		VUS		PGV		VUS		PGV
		n	%	n	%	n	%	n	%	n	%	n	%	n	%
	ATM	1	0.00826446	6	0.0495868	1	0.00934579	3	0.0280374	0	-	5	0.0925926	1	0.05
	BRCA1	2	0.0165289	0	-	1	0.00934579	1	0.00934579	0	-	0	-	0	-
	BRCA2	1	0.00826446	2	0.0165289	2	0.0186916	4	0.0373832	0	-	2	0.037037	0	-
	CHEK2	1	0.00826446	1	0.00826446	1	0.00934579	0	-	0	-	1	0.0185185	0	-
	EPCAM	0	-	2	0.0165289	0	-	0	-	0	-	0	-	0	-
	HOXB13	0	-	1	0.00826446	0	-	0	-	2	0.037037	1	0.0185185	0	-
	MLH1	0	-	0	-	0	-	0	-	0	-	0	-	0	-
	MSH2	0	-	2	0.0165289	1	0.00934579	2	0.0186916	0	-	0	-	0	-
	MSH6	0	-	1	0.00826446	1	0.00934579	5	0.046729	0	-	0	-	0	-
	NBN	0	-	0	-	0	-	2	0.0186916	0	-	0	-	1	0.05
	PMS2	1	0.00826446	2	0.0165289	0	-	1	0.00934579	0	-	0	-	0	-
	TP53	0	-	3	0.0247934	0	-	0	-	0	-	0	-	0	-
	Total (3)	6	0.0495868	20	0.165289	7	0.0654206	18	0.168224	2	0.037037	8	0.148148	2	0.1
Hispanic Patients	Gene	(n=9)				(n=3)				(n=19)				(n=1)
		PGV		VUS		PGV		VUS		PGV		VUS		PGV
		n	%	n	%	n	%	n	%	n	%	n	%	n	%
	ATM	1	0.111111	0	-	0	-	0	-	1	0.0526316	2	0.105263	0	-
	BRCA1	0	-	0	-	0	-	0	-	0	-	0	-	0	-
	BRCA2	0	-	0	-	0	-	0	-	1	0.0526316	0	-	0	-
	CHEK2	0	-	1	0.111111	0	-	0	-	0	-	0	-	0	-
	EPCAM	0	-	0	-	0	-	0	-	0	-	0	-	0	-
	HOXB13	0	-	0	-	0	-	0	-	0	-	0	-	0	-
	MLH1	0	-	0	-	0	-	0	-	0	-	0	-	0	-
	MSH2	0	-	1	0.111111	0	-	0	-	0	-	0	-	0	-
	MSH6	0	-	0	-	0	-	0	-	0	-	0	-	0	-
	NBN	0	-	0	-	0	-	0	-	0	-	0	-	0	-
	PMS2	0	-	0	-	0	-	0	-	0	-	0	-	0	-
	TP53	0	-	0	-	0	-	0	-	0	-	0	-	0	-
	Total (3)	1	0.111111	2	0.222222	0	-	0	-	2	0.105263	2	0.105263	0	-
Non-Hispanic Patients	Gene	(n=584)				(n=161)				(n=133)				(n=103)
		PGV		VUS		PGV		VUS		PGV		VUS		PGV
		n	%	n	%	n	%	n	%	n	%	n	%	n	%
	ATM	10	0.0171233	18	0.0308219	2	0.0124224	5	0.0310559	1	0.0075188	6	0.0451128	2	0.0194175
	BRCA1	8	0.0136986	1	0.00171233	0	-	3	0.0186335	1	0.0075188	1	0.0075188	0	-
	BRCA2	13	0.0222603	9	0.015411	4	0.0248447	3	0.0186335	1	0.0075188	5	0.037594	0	-
	CHEK2	6	0.010274	5	0.00856164	1	0.00621118	1	0.00621118	2	0.0150376	3	0.0225564	1	0.00970874
	EPCAM	0	-	2	0.00342466	0	-	1	0.00621118	0	-	0	-	0	-
	HOXB13	1	0.00171233	1	0.00171233	0	-	0	-	3	0.0225564	1	0.0075188	0	-
	MLH1	0	-	1	0.00171233	0	-	1	0.00621118	0	-	1	0.0075188	0	-
	MSH2	0	-	4	0.00684932	2	0.0124224	3	0.0186335	0	-	0	-	0	-
	MSH6	0	-	7	0.0119863	1	0.00621118	6	0.0372671	0	-	1	0.0075188	1	0.00970874
	NBN	2	0.00342466	5	0.00856164	0	-	2	0.0124224	0	-	0	-	1	0.00970874
	PMS2	2	0.00342466	13	0.0222603	0	-	4	0.0248447	1	0.0075188	1	0.0075188	0	-
	TP53	2	0.00342466	3	0.00513699	0	-	0	-	0	-	0	-	0	-
	Total (3)	42	0.0719178	69	0.118151	10	0.0621118	29	0.180124	8	0.0601504	18	0.135338	5	0.0485437
1. CHEK2(I157T) variants are removed in all cohorts. (Penn Medicine: n=4, Philadelphia VAMC: n=1, VA Puget Sound HCS: n=1).
2. Puget Sound Seattle VA did not report VUS counts.
3: No individual had more than one PGV; individuals may have had more than one VUS; therefore total VUS rates are not calculated in this analysis

### Sheet: ST3
Supplemental Table 3: PGV and VUS rates of individual genes in the combined Oncology Clinic cohort.
Onocology Clinic Cohort (2)
	Total				Self-Identified White Patients				Self-Identified Black Patients				Hispanic Patients				Non-Hispanic Patients
n	PGV (n=1032)		VUS (n=922)		PGV (n=654)		VUS (n=578)		PGV (n=302)		VUS (n=282)		PGV (n=32)		VUS (n=31)		PGV (n=981)		VUS (n=878)
	n	%	n	%	n	%	n	%	n	%	n	%	n	%	n	%	n	%	n	%
ATM	17	0.0164729	31	0.0336226	13	0.0198777	14	0.0242215	3	0.00993377	14	0.0496454	2	0.0625	2	0.0645161	15	0.0152905	29	0.0330296
BRCA1	11	0.0106589	5	0.00542299	7	0.0107034	3	0.00519031	3	0.00993377	1	0.0035461	0	-	0	-	9	0.00917431	5	0.00569476
BRCA2	20	0.0193798	18	0.0195228	16	0.0244648	5	0.00865052	3	0.00993377	8	0.0283688	1	0.03125	0	-	18	0.0183486	17	0.0193622
CHEK2	12	0.0116279	10	0.010846	9	0.0137615	8	0.0138408	2	0.00662252	2	0.0070922	0	-	1	0.0322581	10	0.0101937	9	0.0102506
EPCAM	0	-	3	0.0032538	0	-	1	0.0017301	0	-	2	0.0070922	0	-	0	-	0	-	3	0.00341686
HOXB13	4	0.00387597	2	0.0021692	2	0.0030581	0	-	2	0.00662252	2	0.0070922	0	-	0	-	4	0.00407747	2	0.0022779
MLH1	0	-	4	0.00433839	0	-	4	0.00692042	0	-	0	-	0	-	0	-	0	-	3	0.00341686
MSH2	2	0.00193798	8	0.00867679	1	0.00152905	4	0.00692042	1	0.00331126	4	0.0141844	0	-	1	0.0322581	2	0.00203874	7	0.00797267
MSH6	2	0.00193798	14	0.0151844	0	-	8	0.0138408	1	0.00331126	6	0.0212766	0	-	0	-	2	0.00203874	14	0.0159453
NBN	3	0.00290698	7	0.00759219	1	0.00152905	4	0.00692042	1	0.00331126	2	0.0070922	0	-	0	-	3	0.0030581	7	0.00797267
PMS2	3	0.00290698	18	0.0195228	2	0.0030581	14	0.0242215	1	0.00331126	3	0.0106383	0	-	0	-	3	0.0030581	18	0.0205011
TP53	2	0.00193798	3	0.0032538	1	0.00152905	0	-	0	0	3	0.0106383	0	-	0	-	1	0.00101937	3	0.00341686
Total(3,4)	73	0.0707364	122	0.132321	50	0.0764526	65	0.112457	17	0.0562914	46	0.163121	3	0.09375	4	0.129032	65	0.0662589	116	0.132118
1: CHEK2 p.I157T variants are removed: n=5
2: The oncology clincic cohort includes Penn Medicine, Phialdelphia VAMC, Los Angeles VAMC, and VA Puget Sound HCS, Seattle WA combined.
3: n=3 patients had more then one PGV; CHEK2/TP53 (1), BRCA2/PMS2 (1), BRCA1/CHEK2 (1)
4: Individuals may have had more than one VUS but are counted once in the total VUS rate

### Sheet: ST4
Supplemental Table 4: PGV and VUS rates of individual genes in a validation cohort established from VA-NPOP.
VA-NPOP
	Total				Self-Identified White Patients				Self-Identified Black Patients				Hispanic Patients				Non-Hispanic Patients
	(n=3602)				(n=2171)				(n=1225)				(n=279)				(n=3207)
Gene	PGV		VUS		PGV		VUS		PGV		VUS		PGV		VUS		PGV		VUS
	n	%	n	%	n	%	n	%	n	%	n	%	n	%	n	%	n	%	n	%
ATM	44	0.0122154	180	0.0499722	34	0.015661	89	0.0409949	8	0.00653061	81	0.0661224	1	0.00358423	15	0.0537634	42	0.0130964	161	0.0502027
BRCA1	14	0.00388673	49	0.0136036	10	0.00460617	21	0.00967296	4	0.00326531	26	0.0212245	0	-	2	0.00716846	14	0.00436545	47	0.0146554
BRCA2	59	0.0163798	78	0.0216546	38	0.0175035	44	0.0202672	17	0.0138776	30	0.0244898	6	0.0215054	6	0.0215054	52	0.0162145	67	0.0208918
CHEK2	37	0.0102721	52	0.0144364	31	0.0142791	35	0.0161216	4	0.00326531	12	0.00979592	3	0.0107527	8	0.0286738	34	0.0106018	43	0.0134082
EPCAM	1	0.000277624	17	0.0047196	1	0.000460617	9	0.00414556	0	-	7	0.00571429	0	-	0	-	1	0.000311818	16	0.00498909
HOXB13	10	0.00277624	38	0.0105497	9	0.00414556	23	0.0105942	1	0.000816327	12	0.00979592	0	-	1	0.00358423	9	0.00280636	35	0.0109136
MLH1	4	0.00111049	38	0.0105497	3	0.00138185	30	0.0138185	1	0.000816327	6	0.00489796	0	-	4	0.0143369	4	0.00124727	34	0.0106018
MSH2	4	0.00111049	55	0.0152693	3	0.00138185	27	0.0124367	1	0.000816327	24	0.0195918	0	-	5	0.0179211	4	0.00124727	48	0.0149673
MSH6	16	0.00444198	83	0.0230428	12	0.00552741	47	0.021649	4	0.00326531	30	0.0244898	1	0.00358423	3	0.0107527	15	0.00467727	77	0.02401
NBN	3	0.000832871	46	0.0127707	2	0.000921234	27	0.0124367	1	0.000816327	17	0.0138776	0	-	7	0.0250896	3	0.000935454	38	0.0118491
PMS2	9	0.00249861	63	0.0174903	4	0.00184247	42	0.0193459	4	0.00326531	19	0.0155102	0	-	6	0.0215054	8	0.00249454	56	0.0174618
TP53	7	0.00194336	27	0.00749584	5	0.00230309	14	0.00644864	1	0.000816327	12	0.00979592	0	-	1	0.00358423	7	0.00218273	24	0.00748363
Total(2,3)	178	0.049417	659	0.182954	129	0.0594196	370	0.170428	40	0.0326531	252	0.205714	9	0.0322581	52	0.18638	165	0.05145	587	0.183037
1: CHEK2 p.I157T variants are removed: n=12
2: n=30 patients had more then one PGV; CHEK2/EPCAM, CHEK2/HOXB13, CHEK2/MSH6, CHEK2/NBN, CHEK2/TP53, HOXB13/MSH2, HOXB13/TP53, MLH1/TP53
3: Individuals may have had more than one VUS but are counted once in the total VUS rate

### Sheet: ST5
Supplemental Table 5: Sensitivity analysis presenting PGV and VUS rates of individual genes in a cohort of patients that received genetic testing from prostate cancer specific panels within VA-NPOP.
VA-NPOP Sensitivity Analysis
	Total				Self-Identified White Patients				Self-Identified Black Patients				Hispanic Patients				Non-Hispanic Patients
	(n=2473)				(n=1468)				(n=865)				(n=242)				(n=2150)
Gene	PGV		VUS		PGV		VUS		PGV		VUS		PGV		VUS		PGV		VUS
	n	%	n	%	n	%	n	%	n	%	n	%	n	%	n	%	n	%	n	%
ATM	25	0.0101092	120	0.0485241	19	0.0129428	57	0.0388283	6	0.00693642	56	0.0647399	0	0	14	0.0578512	25	0.0116279	102	0.0474419
BRCA1	5	0.00202184	32	0.0129397	2	0.0013624	14	0.00953678	3	0.00346821	16	0.0184971	0	0	2	0.00826446	5	0.00232558	30	0.0139535
BRCA2	41	0.0165791	57	0.0230489	26	0.0177112	32	0.0217984	13	0.0150289	21	0.0242775	5	0.0206612	6	0.0247934	36	0.0167442	46	0.0213953
CHEK2	24	0.00970481	29	0.0117266	18	0.0122616	19	0.0129428	4	0.00462428	7	0.00809249	3	0.0123967	5	0.0206612	21	0.00976744	23	0.0106977
EPCAM	0	0	16	0.00646987	0	0	9	0.00613079	0	0	6	0.00693642	0	0	0	0	0	0	15	0.00697674
HOXB13	3	0.0012131	32	0.0129397	3	0.0020436	20	0.013624	0	0	11	0.0127168	0	0	1	0.00413223	3	0.00139535	30	0.0139535
MLH1	2	0.000808734	27	0.0109179	2	0.0013624	21	0.0143052	0	0	5	0.00578035	0	0	4	0.0165289	2	0.000930233	23	0.0106977
MSH2	1	0.000404367	40	0.0161747	1	0.000681199	21	0.0143052	0	0	17	0.0196532	0	0	4	0.0165289	1	0.000465116	34	0.015814
MSH6	9	0.0036393	63	0.0254751	7	0.00476839	34	0.0231608	2	0.00231214	25	0.0289017	0	0	3	0.0123967	9	0.00418605	58	0.0269767
NBN	3	0.0012131	44	0.0177922	2	0.0013624	25	0.01703	1	0.00115607	17	0.0196532	0	0	7	0.0289256	3	0.00139535	36	0.0167442
PMS2	4	0.00161747	49	0.019814	1	0.000681199	31	0.0211172	2	0.00231214	17	0.0196532	0	0	6	0.0247934	3	0.00139535	43	0.02
TP53	6	0.0024262	19	0.00768298	4	0.0027248	11	0.00749319	1	0.00115607	7	0.00809249	0	0	0	0	6	0.0027907	18	0.00837209
Total	105	0.0424586	480	0.194096	73	0.0497275	269	0.183243	27	0.0312139	186	0.215029	7	0.0289256	46	0.190083	97	0.0451163	418	0.194419
1. CHEK2(I157T) variants are removed: n=3
2: n=18 individuals had more than one PGV: CHEK2/HOXB13, CHEK2/MSH6, CHEK2/NBN, CHEK2/TP53, HOXB13/TP53, MLH1/TP53
3: Individuals may have had more than one VUS but are counted once in the total VUS rate.

### Sheet: ST6
Supplemental Table 6: PGV and VUS rates of individual genes in the total cohort combined.
	PGV Rates
Gene	Enitire Cohort (n=4634)			White (n=2825)		Black (n=1527)		unadj p-value	adj p-value		Hispanic (n=311)		Non-Hispanic (n=4188)		unadj p-value	adj p-value
	n	%		n	%	n	%				n	%	n	%
ATM	61	0.0131636		47	0.0166372	11	0.00720367	0.0084	0.0504		3	0.0096463	57	0.0136103	0.7971	1
BRCA1	25	0.00539491		17	0.0060177	7	0.00458415	0.6699	0.8005		0	-	23	0.00549188	na	na
BRCA2	79	0.0170479		54	0.019115	20	0.0130976	0.1761	0.0885		7	0.022508	70	0.0167144	0.4915	1
CHEK2	49	0.010574		40	0.0141593	6	0.00392927	0.001	0.007		3	0.0096463	44	0.0105062	1	1
HOXB13	14	0.00302115		11	0.00389381	3	0.00196464	0.4032	0.8005		0	-	13	0.00310411	na	na
NBN	6	0.00129478		3	0.00106195	2	0.00130976	na	na		0	-	6	0.00143266	na	na
TP53	9	0.00194217		7	0.00247788	1	0.000654879	na	na		0	-	9	0.002149	na	na
EPCAM	1	0.000215796		1	0.000353982	0	-	na	na		0	-	1	0.000238777	na	na
MLH1	4	0.000863185		3	0.00106195	1	0.000654879	na	na		0	-	4	0.00095511	na	na
MSH2	6	0.00129478		4	0.00141593	2	0.00130976	na	na		0	-	6	0.00143266	na	na
MSH6	18	0.00388433		12	0.00424779	5	0.00327439	0.8005	0.8005		1	0.00321543	17	0.00405922	na	na
PMS2	12	0.00258956		6	0.00212389	5	0.00327439	0.5319	0.8005		0	-	11	0.00262655	na	na
Total	251	0.0541649		179	0.0633628	57	0.0373281	0.0003	0.0024		12	0.0385852	230	0.0549188	0.2423	1
	VUS Rates
Gene	Entire Cohort (n=4524)			White (n=2749)		Black (n=1507)		unadj p-value	adj p-value		Hispanic (n=310)		Non-Hispanic (n=4085)		unadj p-value	adj p-value
	n	%		n	%	n	%				n	%	n	%
ATM	211	0.0466401		103	0.0374682	95	0.0630392	0.00032956	0.00461384		17	0.0548387	190	0.0465116	0.487894	1
BRCA1	54	0.0119363		24	0.00873045	27	0.0179164	0.0116592	0.128252		2	0.00645161	52	0.0127295	na	na
BRCA2	96	0.0212202		49	0.0178247	38	0.0252157	0.114009	0.798061		6	0.0193548	84	0.020563	1	1
CHEK2	62	0.0137047		43	0.0156421	14	0.00928998	0.0941622	0.753298		9	0.0290323	52	0.0127295	0.0370018	0.33
EPCAM	20	0.00442087		10	0.00363769	9	0.00597213	0.336545	0.815645		0	-	19	0.00465116	na	na
HOXB13	40	0.00884173		23	0.00836668	14	0.00928998	0.733761	0.815645		1	0.00322581	37	0.00905753	na	na
MLH1	42	0.00928382		34	0.0123681	6	0.00398142	0.00703417	0.08441		4	0.0129032	37	0.00905753	0.53107	1
MSH2	63	0.0139257		31	0.0112768	28	0.01858	0.0555488	0.555488		6	0.0193548	55	0.0134639	0.443329	1
MSH6	97	0.0214412		55	0.0200073	36	0.0238885	0.438279	0.815645		3	0.00967742	91	0.0222766	0.216468	1
NBN	53	0.0117153		31	0.0112768	19	0.0126078	0.76632	0.815645		7	0.0225806	45	0.0110159	0.0925619	0.7408
PMS2	81	0.0179045		56	0.020371	22	0.0145985	0.190824	0.815645		6	0.0193548	74	0.0181151	0.825052	1
TP53	30	0.0066313		14	0.00509276	15	0.00995355	0.0792042	0.712838		1	0.00322581	27	0.00660955	na	na
Total	781	0.172635		435	0.158239	298	0.197744	0.0044	0.0568		56	0.180645	703	0.172093	0.8156	1
1: Fisher’s exact testing performed if all comparator cells had n>3 patients
2: Lynch genes comparison White vs Black unadj p: 0.8679; adjp: 1.000

### Sheet: ST7
Supplemental Table 7: PGV Rates stratified by age in total and oncology clinic cohorts.
	Total PCa chort					Oncology Clinic
PrCa Dx Age	Total # of patients	# w/PGV total	% w/PGV	p-value		Total # of patients	# w/PGV total	% w/PGV	p-value
All Genes
Any age	4634	251	0.0541649	na		1032	73	0.0707364	na
Age<60	1034	60	0.0580271	0.697598		261	19	0.0727969	1
Age 60-80	3301	181	0.0548319	REF		711	51	0.07173	REF
Age>80	299	10	0.0334448	0.137044		60	3	0.05	0.791064
BRCA1/2, MLH1, MSH2, MSH6,PMS2
Any age	4634	143	0.0308589	na		1032	37	0.0358527	na
Age<60	1034	14	0.0135397	0.0001		261	8	0.0306513	0.701518
Age 60-80	3301	122	0.0369585	REF		711	28	0.0393812	REF
Age>80	299	7	0.0234114	0.326794		60	1	0.0166667	0.719531

### Sheet: ST8
Supplemental Table 8: Comparisons of clinical pathological characteristics of carriers versus non-carriers of total combined cohort.
	# total carriers (n=251)		# total non-carriers (n=4383)		unadj. p-value	adj. p-value
	N	%	N	%
Age at Initial Dx, Median (IQR)	65(60-71)		66(60-73)		0.0349*	0.5235
Clinical Stage at Initial Dx	(n=164)		(n=2919)
Localized/Regional	112	0.682927	2076	0.711202	0.42769	1
De novo metastatic	52	0.317073	843	0.288798
Gleason Grade Group	(n=205)		(n=3764)
GG1-3	78	0.380488	1615	0.429065	0.1918	1
GG4-5	127	0.619512	2149	0.570935
N Stage at Initial Dx	(n=130)		(n=2555)
N1	17	0.130769	322	0.126027	0.8921	1
Metastatic at any point	(n=251)		(n=4383)
Yes	187	0.74502	3179	0.725302	0.513432	1
	# total carriers (n=67)		# total non-carriers (n=855)
Localized Risk Stage at Initial Dx	(n=27)		(n=391)
High/Very High/Intermediate	24	0.888889	346	0.88491	1	1
Low/Very Low	3	0.111111	45	0.11509
	# total carriers (n=56)		# total non-carriers (n=711)
T Stage at Initial Dx	(n=23)		(n=337)
T1-T2	11	0.478261	153	0.454006	0.8322	1
T3-T4	12	0.521739	184	0.545994
Family History of Disease	(n=56)		(n=711)
FDR PCa	23	0.410714	184	0.25879	0.0184*	0.2944
SDR PCa	7	0.125	83	0.116737	0.8294	1
FDR BCa	8	0.142857	125	0.175809	0.7134	1
SDRBCa	5	0.0892857	56	0.0787623	0.796	1
FDR OCa	5	0.0892857	24	0.0337553	0.0531	0.7434
SDR Oca	0	0	6	0.00843882	1	1
FDR Panc	3	0.0535714	26	0.0365682	0.4627	1
SDR Panc	1	0.0178571	10	0.0140647	0.5681	1
FDR for (PCa, BCa, OCa, Panc)	39	0.696429	359	0.504923	0.0078**	0.1326
SDR for (PCa, BCa, OCa, Panc)	13	0.232143	155	0.218003	0.8667	1
Overall Family Hx (FDR/SDR)	52	0.928571	514	0.722925	0.0004***	0.0072**
1. P-value calculated by unpaired t test for age at initial diagnosis and Fisher’s exact tests for all other clinical variables and family history of disease.
2. Family History Information was collected based on family history of prostate cancer (PCa), breast cancer (BCa), ovarian cancer (OCa), and pancreatic cancer (Panc) for first-degree relative (FDR) and second-degree relative (SDR).
3. All the cohorts had available patient data for age, clinical stage, Gleason score/group, and N stage (n=4634).
4. Penn Medicine, Philly VA, and GLAVA had available patient data for localized risk stage (n=922).
5. Penn Medicine and Philly VA had available patient data for T stage and family history of disease (n=767).

### Sheet: ST9
Supplemental Table 9: Comparisons of clinical pathological characteristics of BRCA2 carriers versus non-carriers of total combined cohort.
	# total BRCA2 carriers (n=79)		# total BRCA2 non-carriers (n=4555)		unadj. p-value	adj. p-value
	N	%	N	%
Age at Initial Dx Median (IQR)	65(59-71)		66(60-72)		0.1254	1
Clinical Stage at Initial Dx	(n=49)		(n=3034)
Localized/Regional	35	0.714286	2153	0.709624	1	1
De novo metastatic	14	0.285714	881	0.290376
Gleason Grade Group at Initial Dx	(n=61)		(n=3908)
GG1-3	12	0.196721	1681	0.430143	0.0002***	0.0036**
GG4-5	49	0.803279	2227	0.569857
N Stage at Initial Dx	(n=40)		(n=2645)
N1	9	0.225	330	0.124764	0.0866	1
Metastatic at any point	(n=79)		(n=4555)
Yes	61	0.782051	3305	0.725576	0.444837	1
	# total BRCA2 carriers (n=20)		# total BRCA2 non-carriers (n=902)
Localized Risk Stage at Initial Dx	(n=6)		(n=412)
High/Very High/Intermediate	5	0.833333	365	0.885922	0.5212	1
Low/Very Low	1	0.166667	47	0.114078
	# total BRCA2 carriers (n=18)		# total BRCA2 non-carriers (n=749)
T Stage at Initial Dx	(n=9)		(n=351)
T1-T2	5	0.555556	159	0.452991	0.7371	1
T3-T4	4	0.444444	192	0.547009
Family History of Disease	(n=18)		(n=749)
FDR PCa	7	0.388889	200	0.267023	0.2828	1
SDR PCa	2	0.111111	88	0.11749	1	1
FDR BCa	4	0.222222	129	0.17223	0.5336	1
SDR BCa	2	0.111111	59	0.0787717	0.6477	1
FDR OCa	3	0.166667	26	0.034713	0.0271*	0.4336
SDR Oca	0	0	6	0.00801068	1	1
FDR Panc	0	0	29	0.0387183	1	1
SDR Panc	0	0	11	0.0146862	1	1
FDR for (PCa, BCa, OCa, Panc)	14	0.777778	384	0.512684	0.0311*	0.4665
SDR for (PCa, BCa, OCa, Panc)	4	0.222222	164	0.218959	1	1
Overall Family Hx (FDR/SDR)	18	1	548	0.731642	0.0056**	0.0952
1.P-value calculated by Fisher’s exact tests for all clinical variables.
2. All the cohorts had available patient data for age, clinical stage, Gleason score/group, and N stage (n=4634).
3. Penn Medicine, Philly VA, and Los Angeles VA had available patient data for localized risk stage (n=922).
4. Penn Medicine and Philly VA had available patient data for T stage and disease family history information (n=767).

### Sheet: ST10
Supplemental Table 10: Multivariable logistic regression models comparing carriers and non-carriers associations with clinical features.
Comparisons	Total Cohort (n=4634)
	All Carriers		BRCA2 Carriers
	(n=251)		(n=79)
	Beta	P Value	Beta	P Value
Age at Intitial Dx	-0.022	0.013164*	-0.04	0.009027**
Self-Identified Black v White Patients	-0.68	0.000134***	-0.2	0.50012
Hispanic v Non-Hispanic Patients	-0.39	0.26746	0.48	0.319131
Metastatic v Non-Metastatic	0.06	0.76915	0.26	0.42609
Gleason Grade High (GG4-5) v Low (GG1-3)	0.19	0.257693	1.18	0.000411***
Alive v Dead	-0.35	0.087117	-0.09	0.81337
De Novo Metastatic v Localized	-0.7	0.672939	0.02957	0.915004
	Penn Medicine and Philadlephia VAMC (n=767)
	All Carriers		BRCA2 Carriers
	(n=56)		(n=18)
	Beta	P Value	Beta	P Value
Age at Intitial Dx	-0.0001	0.9923	-0.02	0.4812
Self-Identified Black v White Patients	-0.18	0.6192	-0.89	0.2552
Hispanic v Non-Hispanic Patients	0.59	0.6265	-15.77	0.9972
Alive v Dead	-0.46	0.1716	0.72	0.354
Metastatic v Non-Metstatic	-0.1	0.8188	-0.04	0.9574
Gleason Grade High (GG4-5) v Low (GG1-3)	0.3924	0.3004	0.8	0.2654
N1 vs N0	-0.14	0.9771	0.73	0.3038
Bioechemical Recurrence vs No	0.95	0.1129	0.62	0.493
Asheknazi Jewish v No	0.86	0.0712	1.23	0.0768
De Novo Metastatic v Localized	0.34	0.3863	0.37	0.6023
FDR Prostate	0.68	0.0372*	0.35	0.662
SDR Prostate	0.16	0.7414	-0.66	0.5465
FDR Breast	-0.35	0.4483	0.17	0.5394
SDR Breast	0.17	0.7648	-0.21	0.7999
FDR Ovarian	0.35	0.626	0.7	0.8389
SDR Ovarian	-0.13	0.9836	-15.3	0.5223
FDR Pancreas	0.57	0.4189	-15.66	0.9972
SDR Pancreas	-0.35	0.7616	-15.9	0.9937
1. Not enough carriers in each group to reliably to the test in the Penn Medicine and Philadelphia VAMC model for clinical stage.
2. Variabes that had more than 50% of missing values were no included in the model
